# Contributions of Genetic Liability and the COVID-19 Pandemic to Rising Psychopathology Among Youth in the United States

**DOI:** 10.1101/2025.04.14.25325727

**Authors:** Lucy Shao, Jonathan Ahern, Robert Loughnan, Bohan Xu, Holly E. Baker, Susan F. Tapert, Fiona C. Baker, Wesley K. Thompson, Orsolya Kiss, Eva M. Müller-Oehring, Marie Gombert-Labedens, Chun Chieh Fan

## Abstract

**Background:** Adolescent mental health issues were surging during COVID-19 pandemic. Yet it is unclear whether the pandemic amplified pre-existing vulnerabilities for psychiatric disorders.

**Methods:** Using the longitudinal data from Adolescent Brain Cognitive Development (ABCD) Study^©^ (n = 7,560, 2∼3 waves of assessments before pandemic and 2∼3 waves after first nation-wide pandemic lock-down), we evaluated associations of the pandemic, genetic liabilities to psychiatric disorders, and their interactions with 20 different measures of psychopathology. Genomic common factor models aggregated genomic effects across eight psychiatric disorders, summarizing into four latent factors. Analyses were stratified by genetic ancestry and sex.

**Results:** In European-like ancestry adolescents, each 1 standard deviation increase in Neurodevelopmental (ND) or Internalizing (INT) PRS significantly associated with increment in most psychopathologies by 3% to 19%. After controlling for individuals PRS, pandemic periods were significantly associated with accelerated rates in parent-reported Child Behavior Checklist (CBCL) withdrawn depressed and rule-breaking syndrome scores, CBCL DSM-oriented conduct, somatic, and attention deficit/hyperactivity problems, and all corresponding youth-reported Brief Problem Monitor (BPM-Y) scores. In sex stratified analysis, CBCL DSM-oriented affective problem scores significantly worsened in early pandemic among females (21% increase; 95%CI 13%-29%; P=2.6×10□□) but not males. Females have stronger associations between INT PRS and rate of increment on CBCL DSM-oriented affective problem scores (15%; 95%CI 10%-21%; P=6.4×10□¹□), comparing to males (10%; 95%CI 6%-15%; P=4.2×10□□). The multiplicative interactions between PRS and pandemic periods were at-most trending, showing positive interactions between ND PRS and early pandemic among females for CBCL conduct (15%; 95%CI 7%-23%; P=5.17×10□□) and aggressive behavior scores (9%; 95%CI 4%-14%; P=5.09×10□□).

**Conclusion:** A wide range of adolescent mental health symptoms intensified during the pandemic period. Both genetic vulnerabilities and pandemic-related factors are associated with increased psychiatric symptoms. The genetic liability and the pandemic periods were associated with mental health issues independently, meaning genetically at-risk individuals saw a higher relative increase in mental problems during the pandemic. Females exhibited higher levels of mental health symptoms and more sustained increases across the duration of the pandemic compared to males. Youth with genetic vulnerability to neurodevelopmental phenotypes required special attention due to heightened mental health risks during stressors like COVID-19.
