## Supplementary material for "Contributions of Genetic Liability and the COVID-19 Pandemic to Rising Psychopathology Among Youth in the United States": Table S1

	gender	cbcl_names	covariate	Coef	RR	CI	P.value	significance
1	female	BPM-Y Attention	COM PRS	-0.0307408414061509	0.97	( 0.941 , 0.999 )	0.0461660853925439	*
2	female	BPM-Y Attention	PSY PRS	0.00388137536574863	1	( 0.961 , 1.05 )	0.86183595461308
3	female	BPM-Y Attention	ND PRS	0.130489693769465	1.14	( 1.1 , 1.18 )	6.31905657691411e-13	***
4	female	BPM-Y Attention	INT PRS	0.0418984190402694	1.04	( 1.01 , 1.07 )	0.00379349889526839	**
5	female	BPM-Y Attention	Pandemic Early	0.15757041355958	1.17	( 1.13 , 1.21 )	8.42973911249987e-22	***
6	female	BPM-Y Attention	Pandemic Late	0.252105650998384	1.29	( 1.24 , 1.34 )	8.36320122796803e-34	***
7	female	BPM-Y Attention	Pandemic Early:ND PRS	0.0021400303881136	1	( 0.974 , 1.03 )	0.881726905719412
8	female	BPM-Y Attention	Pandemic Late:ND PRS	-0.0233617191978696	0.98	( 0.948 , 1.01 )	0.129709635818814
9	female	BPM-Y Attention	Pandemic Early:INT PRS	0.00435176686280688	1	( 0.982 , 1.03 )	0.709348781421621
10	female	BPM-Y Attention	Pandemic Late:INT PRS	0.0183730737109345	1.02	( 0.994 , 1.04 )	0.136859370532723
11	female	BPM-Y External	COM PRS	-0.0127756663167985	0.99	( 0.955 , 1.02 )	0.454347511705386
12	female	BPM-Y External	PSY PRS	0.053933944830799	1.06	( 1.01 , 1.11 )	0.0285234218430535	*
13	female	BPM-Y External	ND PRS	0.122281467481799	1.13	( 1.09 , 1.18 )	1.01191311595999e-09	***
14	female	BPM-Y External	INT PRS	0.0307959774526422	1.03	( 1 , 1.06 )	0.0531315450621553
15	female	BPM-Y External	Pandemic Early	0.0584067581645916	1.06	( 1.02 , 1.1 )	0.00215664753492958	**
16	female	BPM-Y External	Pandemic Late	0.10119807747214	1.11	( 1.05 , 1.16 )	3.34823804027727e-05	***
17	female	BPM-Y External	Pandemic Early:ND PRS	0.0107124801515786	1.01	( 0.977 , 1.05 )	0.532534866601276
18	female	BPM-Y External	Pandemic Late:ND PRS	0.0011684077869757	1	( 0.965 , 1.04 )	0.95065121582188
19	female	BPM-Y External	Pandemic Early:INT PRS	-0.00425780780508647	1	( 0.969 , 1.02 )	0.756173940579982
20	female	BPM-Y External	Pandemic Late:INT PRS	0.00710925435880727	1.01	( 0.978 , 1.04 )	0.6352106698976
21	female	BPM-Y Internal	COM PRS	0.0155199220167523	1.02	( 0.981 , 1.05 )	0.386822883682584
22	female	BPM-Y Internal	PSY PRS	0.11388671706694	1.12	( 1.07 , 1.18 )	1.15116964251991e-05	***
23	female	BPM-Y Internal	ND PRS	0.05272623970793	1.05	( 1.01 , 1.1 )	0.0132124137739738	**
24	female	BPM-Y Internal	INT PRS	0.0963824326711618	1.1	( 1.07 , 1.14 )	1.46745301785978e-08	***
25	female	BPM-Y Internal	Pandemic Early	0.077706855021733	1.08	( 1.04 , 1.13 )	0.000317728851241068	***
26	female	BPM-Y Internal	Pandemic Late	0.223655853092776	1.25	( 1.19 , 1.32 )	7.16910782641434e-17	***
27	female	BPM-Y Internal	Pandemic Early:ND PRS	0.0263267609807733	1.03	( 0.988 , 1.07 )	0.177409098268391
28	female	BPM-Y Internal	Pandemic Late:ND PRS	-0.0165788170720282	0.98	( 0.945 , 1.02 )	0.412818748813771
29	female	BPM-Y Internal	Pandemic Early:INT PRS	-0.011408192321313	0.99	( 0.959 , 1.02 )	0.464165601090838
30	female	BPM-Y Internal	Pandemic Late:INT PRS	-0.0258011605073101	0.97	( 0.944 , 1.01 )	0.10642245497071
31	female	BPM-Y Total	COM PRS	-0.0116349809777569	0.99	( 0.961 , 1.02 )	0.414601339901048
32	female	BPM-Y Total	PSY PRS	0.0480220946448254	1.05	( 1.01 , 1.09 )	0.0198245331334276	*
33	female	BPM-Y Total	ND PRS	0.109833305542632	1.12	( 1.08 , 1.15 )	5.62983486213828e-11	***
34	female	BPM-Y Total	INT PRS	0.0539926023748121	1.06	( 1.03 , 1.08 )	5.43656359887596e-05	***
35	female	BPM-Y Total	Pandemic Early	0.120931982705921	1.13	( 1.09 , 1.16 )	1.84115965917399e-14	***
36	female	BPM-Y Total	Pandemic Late	0.235896415514853	1.27	( 1.22 , 1.32 )	3.92856244469278e-32	***
37	female	BPM-Y Total	Pandemic Early:ND PRS	0.0101478805405491	1.01	( 0.983 , 1.04 )	0.470234876920053
38	female	BPM-Y Total	Pandemic Late:ND PRS	-0.0109626722036156	0.99	( 0.96 , 1.02 )	0.470128524142103
39	female	BPM-Y Total	Pandemic Early:INT PRS	-0.000241803271097738	1	( 0.978 , 1.02 )	0.982916491720953
40	female	BPM-Y Total	Pandemic Late:INT PRS	0.00171763194673446	1	( 0.978 , 1.03 )	0.887022064385316
41	female	CBCL DSM ADHD	COM PRS	-0.0585131332213583	0.94	( 0.897 , 0.991 )	0.0211574309742024	*
42	female	CBCL DSM ADHD	PSY PRS	0.0313009672545433	1.03	( 0.96 , 1.11 )	0.392969383500762
43	female	CBCL DSM ADHD	ND PRS	0.18746246001869	1.21	( 1.14 , 1.28 )	1.98085716800781e-10	***
44	female	CBCL DSM ADHD	INT PRS	0.0833635622706136	1.09	( 1.04 , 1.14 )	0.000371492109930251	***
45	female	CBCL DSM ADHD	Pandemic Early	0.137121428449387	1.15	( 1.09 , 1.21 )	5.0156929666846e-07	***
46	female	CBCL DSM ADHD	Pandemic Late	0.138750623604703	1.15	( 1.08 , 1.22 )	1.5463548169844e-05	***
47	female	CBCL DSM ADHD	Pandemic Early:ND PRS	0.0480892524276064	1.05	( 1 , 1.1 )	0.042949024845376	*
48	female	CBCL DSM ADHD	Pandemic Late:ND PRS	0.0104058140789896	1.01	( 0.964 , 1.06 )	0.666877291342501
49	female	CBCL DSM ADHD	Pandemic Early:INT PRS	-0.00985003674250978	0.99	( 0.952 , 1.03 )	0.620000976406751
50	female	CBCL DSM ADHD	Pandemic Late:INT PRS	0.0337113584128034	1.03	( 0.995 , 1.08 )	0.0900032188258158
51	female	CBCL DSM Anxiety	COM PRS	0.0209181151272459	1.02	( 0.982 , 1.06 )	0.299459258691381
52	female	CBCL DSM Anxiety	PSY PRS	0.0810660196588608	1.08	( 1.02 , 1.15 )	0.00537897726402559	*
53	female	CBCL DSM Anxiety	ND PRS	0.00744879299748718	1.01	( 0.962 , 1.05 )	0.750413993095661
54	female	CBCL DSM Anxiety	INT PRS	0.104979962411046	1.11	( 1.07 , 1.15 )	2.13057482799333e-08	***
55	female	CBCL DSM Anxiety	Pandemic Early	0.0118090183193124	1.01	( 0.959 , 1.07 )	0.663847867695536
56	female	CBCL DSM Anxiety	Pandemic Late	0.0695175311849259	1.07	( 1.01 , 1.14 )	0.0261661850994398	**
57	female	CBCL DSM Anxiety	Pandemic Early:ND PRS	0.0315382625133612	1.03	( 0.985 , 1.08 )	0.188448229425304
58	female	CBCL DSM Anxiety	Pandemic Late:ND PRS	0.0142132283949678	1.01	( 0.97 , 1.06 )	0.536242586221645
59	female	CBCL DSM Anxiety	Pandemic Early:INT PRS	-0.0138665667293485	0.99	( 0.949 , 1.02 )	0.477746680730767
60	female	CBCL DSM Anxiety	Pandemic Late:INT PRS	-0.0175952309286222	0.98	( 0.947 , 1.02 )	0.345239924382234
61	female	CBCL DSM Conduct	COM PRS	-0.0796995930499754	0.92	( 0.863 , 0.988 )	0.0210806453473276	*
62	female	CBCL DSM Conduct	PSY PRS	0.116013529893645	1.12	( 1.02 , 1.24 )	0.0203720152184066	*
63	female	CBCL DSM Conduct	ND PRS	0.162525950284814	1.18	( 1.09 , 1.27 )	4.46963270342212e-05	***
64	female	CBCL DSM Conduct	INT PRS	0.106949916648202	1.11	( 1.05 , 1.18 )	0.00078851948031917	***
65	female	CBCL DSM Conduct	Pandemic Early	0.13842969358546	1.15	( 1.06 , 1.24 )	0.000332189783713226	***
66	female	CBCL DSM Conduct	Pandemic Late	0.189573989268905	1.21	( 1.11 , 1.32 )	3.22116806927986e-05	***
67	female	CBCL DSM Conduct	Pandemic Early:ND PRS	0.137850736942928	1.15	( 1.07 , 1.23 )	5.16553547918261e-05	***
68	female	CBCL DSM Conduct	Pandemic Late:ND PRS	0.0784582706974526	1.08	( 1.01 , 1.16 )	0.0204084073255798	*
69	female	CBCL DSM Conduct	Pandemic Early:INT PRS	-0.0382333528114711	0.96	( 0.911 , 1.02 )	0.172125850178272
70	female	CBCL DSM Conduct	Pandemic Late:INT PRS	0.0236302427232518	1.02	( 0.969 , 1.08 )	0.396551813274628
71	female	CBCL DSM Depress	COM PRS	-0.0198598072644864	0.98	( 0.934 , 1.03 )	0.424876675479113
72	female	CBCL DSM Depress	PSY PRS	0.0989797023476697	1.1	( 1.03 , 1.18 )	0.00606098783257497	*
73	female	CBCL DSM Depress	ND PRS	0.0543116715155853	1.06	( 0.997 , 1.12 )	0.0619789647608867
74	female	CBCL DSM Depress	INT PRS	0.143779333004377	1.15	( 1.1 , 1.21 )	6.44293489831134e-10	***
75	female	CBCL DSM Depress	Pandemic Early	0.194050673628464	1.21	( 1.14 , 1.29 )	3.50154417322714e-09	***
76	female	CBCL DSM Depress	Pandemic Late	0.178204225183082	1.2	( 1.11 , 1.29 )	3.53902631684839e-06	***
77	female	CBCL DSM Depress	Pandemic Early:ND PRS	0.0429319635011405	1.04	( 0.987 , 1.1 )	0.130207684996631
78	female	CBCL DSM Depress	Pandemic Late:ND PRS	0.0152909323285047	1.02	( 0.963 , 1.07 )	0.573926312017304
79	female	CBCL DSM Depress	Pandemic Early:INT PRS	-0.0148478400789164	0.99	( 0.942 , 1.03 )	0.521124716726399
80	female	CBCL DSM Depress	Pandemic Late:INT PRS	-0.0149808102958922	0.99	( 0.944 , 1.03 )	0.494545674970936
81	female	CBCL DSM Opposit	COM PRS	-0.00859871045951135	0.99	( 0.945 , 1.04 )	0.725288689944974
82	female	CBCL DSM Opposit	PSY PRS	0.080728721445792	1.08	( 1.01 , 1.16 )	0.0218248570929914	*
83	female	CBCL DSM Opposit	ND PRS	0.0985717233295409	1.1	( 1.04 , 1.17 )	0.000461417849164285	***
84	female	CBCL DSM Opposit	INT PRS	0.117692681370411	1.12	( 1.08 , 1.18 )	1.73292703302822e-07	***
85	female	CBCL DSM Opposit	Pandemic Early	0.051964553740217	1.05	( 0.997 , 1.11 )	0.0662306883275639
86	female	CBCL DSM Opposit	Pandemic Late	0.0166482852020849	1.02	( 0.953 , 1.09 )	0.615511162808521
87	female	CBCL DSM Opposit	Pandemic Early:ND PRS	0.0582951926682502	1.06	( 1.01 , 1.11 )	0.0209364375727402	*
88	female	CBCL DSM Opposit	Pandemic Late:ND PRS	-0.00394747040777351	1	( 0.948 , 1.05 )	0.875368713377839
89	female	CBCL DSM Opposit	Pandemic Early:INT PRS	-0.0231985830652572	0.98	( 0.938 , 1.02 )	0.264695067221246
90	female	CBCL DSM Opposit	Pandemic Late:INT PRS	0.00512512139132795	1.01	( 0.965 , 1.05 )	0.803174469402114
91	female	CBCL DSM Somatic	COM PRS	0.0166995577529359	1.02	( 0.976 , 1.06 )	0.423680163058788
92	female	CBCL DSM Somatic	PSY PRS	-0.0376288817195641	0.96	( 0.908 , 1.02 )	0.213567311093314
93	female	CBCL DSM Somatic	ND PRS	0.0296399533534091	1.03	( 0.982 , 1.08 )	0.226995990512823
94	female	CBCL DSM Somatic	INT PRS	0.0923802184367842	1.1	( 1.06 , 1.14 )	2.40770104429873e-06	***
95	female	CBCL DSM Somatic	Pandemic Early	0.00801340865902977	1.01	( 0.942 , 1.08 )	0.816179015251761
96	female	CBCL DSM Somatic	Pandemic Late	0.0346903900699611	1.04	( 0.958 , 1.12 )	0.379236998255677
97	female	CBCL DSM Somatic	Pandemic Early:ND PRS	-0.0167694823391567	0.98	( 0.926 , 1.04 )	0.585253070431496
98	female	CBCL DSM Somatic	Pandemic Late:ND PRS	0.0445167707465756	1.05	( 0.986 , 1.11 )	0.138656075879083
99	female	CBCL DSM Somatic	Pandemic Early:INT PRS	-0.0339295853637593	0.97	( 0.92 , 1.02 )	0.177939507559582
100	female	CBCL DSM Somatic	Pandemic Late:INT PRS	-0.0184304824753527	0.98	( 0.936 , 1.03 )	0.451430346026558
101	female	CBCL Aggressive	COM PRS	-0.0139176290055663	0.99	( 0.94 , 1.03 )	0.571454786204547
102	female	CBCL Aggressive	PSY PRS	0.0932078418432151	1.1	( 1.02 , 1.18 )	0.00852513629854872	*
103	female	CBCL Aggressive	ND PRS	0.0946880330181548	1.1	( 1.04 , 1.16 )	0.000835510060060904	***
104	female	CBCL Aggressive	INT PRS	0.126661390433624	1.14	( 1.09 , 1.19 )	2.33222376482135e-08	***
105	female	CBCL Aggressive	Pandemic Early	0.0796544460881303	1.08	( 1.03 , 1.14 )	0.00444983663750166	**
106	female	CBCL Aggressive	Pandemic Late	0.0171241248614888	1.02	( 0.954 , 1.09 )	0.603130615952966
107	female	CBCL Aggressive	Pandemic Early:ND PRS	0.0865629999383276	1.09	( 1.04 , 1.14 )	0.000508532223980413	***
108	female	CBCL Aggressive	Pandemic Late:ND PRS	0.0316024413029764	1.03	( 0.983 , 1.08 )	0.208538827389256
109	female	CBCL Aggressive	Pandemic Early:INT PRS	-0.0242034704621707	0.98	( 0.938 , 1.02 )	0.236141325388501
110	female	CBCL Aggressive	Pandemic Late:INT PRS	0.00631479477504629	1.01	( 0.967 , 1.05 )	0.755824304037504
111	female	CBCL Anx/Dep	COM PRS	0.0228976705306966	1.02	( 0.984 , 1.06 )	0.249937712479369
112	female	CBCL Anx/Dep	PSY PRS	0.0743121945869724	1.08	( 1.02 , 1.14 )	0.00971906051705631	*
113	female	CBCL Anx/Dep	ND PRS	0.00791067041412805	1.01	( 0.963 , 1.05 )	0.732187891201552
114	female	CBCL Anx/Dep	INT PRS	0.104579880001489	1.11	( 1.07 , 1.15 )	1.59031192949065e-08	***
115	female	CBCL Anx/Dep	Pandemic Early	0.0149358049236839	1.02	( 0.964 , 1.07 )	0.567377954805796
116	female	CBCL Anx/Dep	Pandemic Late	0.0613786450346911	1.06	( 1 , 1.13 )	0.0414231383779567	*
117	female	CBCL Anx/Dep	Pandemic Early:ND PRS	0.0164076188290033	1.02	( 0.972 , 1.06 )	0.474189738895365
118	female	CBCL Anx/Dep	Pandemic Late:ND PRS	0.0225246032698643	1.02	( 0.98 , 1.07 )	0.304347048434421
119	female	CBCL Anx/Dep	Pandemic Early:INT PRS	-0.00727384376003687	0.99	( 0.957 , 1.03 )	0.69555733147907
120	female	CBCL Anx/Dep	Pandemic Late:INT PRS	-0.0133337100543141	0.99	( 0.953 , 1.02 )	0.455808417310948
121	female	CBCL Attention	COM PRS	-0.0356166354981365	0.97	( 0.918 , 1.01 )	0.164761448089297
122	female	CBCL Attention	PSY PRS	0.0218236249283317	1.02	( 0.95 , 1.1 )	0.556498839598538
123	female	CBCL Attention	ND PRS	0.173169545390837	1.19	( 1.12 , 1.26 )	5.85353400148145e-09	***
124	female	CBCL Attention	INT PRS	0.0893445447689889	1.09	( 1.04 , 1.15 )	0.000160061196996269	***
125	female	CBCL Attention	Pandemic Early	0.177533564009554	1.19	( 1.13 , 1.26 )	2.900722666233e-11	***
126	female	CBCL Attention	Pandemic Late	0.182576858809039	1.2	( 1.13 , 1.28 )	5.83451987318711e-09	***
127	female	CBCL Attention	Pandemic Early:ND PRS	0.0354847321377272	1.04	( 0.99 , 1.08 )	0.124370141549677
128	female	CBCL Attention	Pandemic Late:ND PRS	-0.00798629263761545	0.99	( 0.948 , 1.04 )	0.729385440630103
129	female	CBCL Attention	Pandemic Early:INT PRS	-0.00913790855260932	0.99	( 0.954 , 1.03 )	0.634440148182335
130	female	CBCL Attention	Pandemic Late:INT PRS	0.0302856331097559	1.03	( 0.993 , 1.07 )	0.113153840132455
131	female	CBCL External	COM PRS	-0.0316890383247149	0.97	( 0.924 , 1.02 )	0.19212939249235
132	female	CBCL External	PSY PRS	0.101260285019471	1.11	( 1.03 , 1.19 )	0.00386770482337871	*
133	female	CBCL External	ND PRS	0.103748598107603	1.11	( 1.05 , 1.17 )	0.000214494438718379	***
134	female	CBCL External	INT PRS	0.120348344781587	1.13	( 1.08 , 1.18 )	8.21877368441015e-08	***
135	female	CBCL External	Pandemic Early	0.108330965528265	1.11	( 1.05 , 1.18 )	0.000137651092893852	***
136	female	CBCL External	Pandemic Late	0.088695433526117	1.09	( 1.02 , 1.17 )	0.00761808905790717	**
137	female	CBCL External	Pandemic Early:ND PRS	0.0808469746420323	1.08	( 1.03 , 1.14 )	0.00130322574654948	**
138	female	CBCL External	Pandemic Late:ND PRS	0.0337960305136773	1.03	( 0.985 , 1.09 )	0.175812338127768
139	female	CBCL External	Pandemic Early:INT PRS	-0.0198668779668825	0.98	( 0.941 , 1.02 )	0.33732508382201
140	female	CBCL External	Pandemic Late:INT PRS	0.0211156399763504	1.02	( 0.981 , 1.06 )	0.30180647205749
141	female	CBCL Internal	COM PRS	0.00864171170938638	1.01	( 0.974 , 1.04 )	0.626641194862463
142	female	CBCL Internal	PSY PRS	0.0461637399019018	1.05	( 0.996 , 1.1 )	0.0722940812600011
143	female	CBCL Internal	ND PRS	0.0237057129738133	1.02	( 0.983 , 1.07 )	0.251340939546656
144	female	CBCL Internal	INT PRS	0.107638767320324	1.11	( 1.08 , 1.15 )	8.13459820517202e-11	***
145	female	CBCL Internal	Pandemic Early	0.0765120391526497	1.08	( 1.03 , 1.13 )	0.00156303439804701	**
146	female	CBCL Internal	Pandemic Late	0.137949434051164	1.15	( 1.09 , 1.21 )	7.00717777203557e-07	***
147	female	CBCL Internal	Pandemic Early:ND PRS	0.023331220249434	1.02	( 0.982 , 1.07 )	0.270127835650941
148	female	CBCL Internal	Pandemic Late:ND PRS	0.0414391305124772	1.04	( 1 , 1.08 )	0.0408654514562353	*
149	female	CBCL Internal	Pandemic Early:INT PRS	-0.0120671497700345	0.99	( 0.955 , 1.02 )	0.48581810928967
150	female	CBCL Internal	Pandemic Late:INT PRS	-0.0221698082297296	0.98	( 0.947 , 1.01 )	0.183710130979407
151	female	CBCL Rulebreak	COM PRS	-0.101663955769897	0.9	( 0.852 , 0.958 )	0.000661085561020985	***
152	female	CBCL Rulebreak	PSY PRS	0.104185401978431	1.11	( 1.02 , 1.21 )	0.0157887677863284	*
153	female	CBCL Rulebreak	ND PRS	0.130311180466495	1.14	( 1.06 , 1.22 )	0.0001634938043234	***
154	female	CBCL Rulebreak	INT PRS	0.0847568055390611	1.09	( 1.03 , 1.15 )	0.00216735463236481	**
155	female	CBCL Rulebreak	Pandemic Early	0.143054295979761	1.15	( 1.07 , 1.24 )	0.000128713829285653	***
156	female	CBCL Rulebreak	Pandemic Late	0.261281901630695	1.3	( 1.19 , 1.41 )	2.15970543555122e-09	***
157	female	CBCL Rulebreak	Pandemic Early:ND PRS	0.0898534266761917	1.09	( 1.03 , 1.17 )	0.00591440478035078	*
158	female	CBCL Rulebreak	Pandemic Late:ND PRS	0.0504413716138384	1.05	( 0.989 , 1.12 )	0.110244423119283
159	female	CBCL Rulebreak	Pandemic Early:INT PRS	-0.0182550919572996	0.98	( 0.931 , 1.04 )	0.504919727194444
160	female	CBCL Rulebreak	Pandemic Late:INT PRS	0.0535827676877575	1.06	( 1 , 1.11 )	0.0423335372580355	*
161	female	CBCL Social	COM PRS	-0.0322626647116607	0.97	( 0.921 , 1.02 )	0.203348169528012
162	female	CBCL Social	PSY PRS	0.0171354685409982	1.02	( 0.947 , 1.09 )	0.639616787894009
163	female	CBCL Social	ND PRS	0.117939541297936	1.13	( 1.06 , 1.19 )	6.18556050569557e-05	***
164	female	CBCL Social	INT PRS	0.0868092395240207	1.09	( 1.04 , 1.14 )	0.000208461632079636	***
165	female	CBCL Social	Pandemic Early	0.0935132703154903	1.1	( 1.03 , 1.17 )	0.00395871463636338	**
166	female	CBCL Social	Pandemic Late	-0.0200215935303107	0.98	( 0.908 , 1.06 )	0.606436502627388
167	female	CBCL Social	Pandemic Early:ND PRS	0.0522559964311045	1.05	( 0.996 , 1.11 )	0.0674968482035046
168	female	CBCL Social	Pandemic Late:ND PRS	-0.0353378933129523	0.97	( 0.911 , 1.02 )	0.233573174595059
169	female	CBCL Social	Pandemic Early:INT PRS	-0.0166945520721355	0.98	( 0.94 , 1.03 )	0.471429175962852
170	female	CBCL Social	Pandemic Late:INT PRS	0.0127958153428899	1.01	( 0.967 , 1.06 )	0.588881389830181
171	female	CBCL Somatic	COM PRS	0.00957524274846362	1.01	( 0.971 , 1.05 )	0.632335368144694
172	female	CBCL Somatic	PSY PRS	-0.00543756999207154	0.99	( 0.94 , 1.05 )	0.851006868219622
173	female	CBCL Somatic	ND PRS	0.0372406058710587	1.04	( 0.991 , 1.09 )	0.112587383791964
174	female	CBCL Somatic	INT PRS	0.108842226780936	1.11	( 1.07 , 1.16 )	6.46590211681616e-09	***
175	female	CBCL Somatic	Pandemic Early	0.0658102121317876	1.07	( 1 , 1.14 )	0.0349216001789448	*
176	female	CBCL Somatic	Pandemic Late	0.0971357455922204	1.1	( 1.03 , 1.18 )	0.00684797541744796	**
177	female	CBCL Somatic	Pandemic Early:ND PRS	0.0141299328334966	1.01	( 0.96 , 1.07 )	0.610963573131758
178	female	CBCL Somatic	Pandemic Late:ND PRS	0.0561107026139906	1.06	( 1 , 1.12 )	0.0392257556657411	*
179	female	CBCL Somatic	Pandemic Early:INT PRS	-0.0308599877091618	0.97	( 0.927 , 1.01 )	0.174291563942448
180	female	CBCL Somatic	Pandemic Late:INT PRS	-0.0376517507928513	0.96	( 0.922 , 1.01 )	0.0896407187613573
181	female	CBCL Thought	COM PRS	-0.0194045798446271	0.98	( 0.939 , 1.02 )	0.377909379477453
182	female	CBCL Thought	PSY PRS	0.0348670440492175	1.04	( 0.973 , 1.1 )	0.274081009601831
183	female	CBCL Thought	ND PRS	0.0549488719554637	1.06	( 1 , 1.11 )	0.0321050486086847	**
184	female	CBCL Thought	INT PRS	0.0998345280914787	1.1	( 1.06 , 1.15 )	1.02678816688592e-06	***
185	female	CBCL Thought	Pandemic Early	-0.0131743047328985	0.99	( 0.928 , 1.05 )	0.674715441391916
186	female	CBCL Thought	Pandemic Late	0.111577517606777	1.12	( 1.04 , 1.2 )	0.00190832241476401	**
187	female	CBCL Thought	Pandemic Early:ND PRS	0.0370818520607002	1.04	( 0.983 , 1.1 )	0.181454229881827
188	female	CBCL Thought	Pandemic Late:ND PRS	0.017133584410011	1.02	( 0.965 , 1.07 )	0.524122129499904
189	female	CBCL Thought	Pandemic Early:INT PRS	-0.0155879567166981	0.98	( 0.942 , 1.03 )	0.4879382708554
190	female	CBCL Thought	Pandemic Late:INT PRS	-0.0287110593642239	0.97	( 0.931 , 1.01 )	0.188682798199108
191	female	CBCL With/Dep	COM PRS	-0.0040354860063395	1	( 0.946 , 1.05 )	0.8770271529138
192	female	CBCL With/Dep	PSY PRS	0.0619466303362089	1.06	( 0.988 , 1.15 )	0.100884510488635
193	female	CBCL With/Dep	ND PRS	0.0402474195288375	1.04	( 0.981 , 1.11 )	0.187341077451946
194	female	CBCL With/Dep	INT PRS	0.145197362131155	1.16	( 1.1 , 1.21 )	2.81969921351507e-09	***
195	female	CBCL With/Dep	Pandemic Early	0.186578493340359	1.21	( 1.13 , 1.29 )	2.55734973373416e-08	***
196	female	CBCL With/Dep	Pandemic Late	0.223537536217007	1.25	( 1.16 , 1.35 )	8.3873466871156e-09	***
197	female	CBCL With/Dep	Pandemic Early:ND PRS	0.0559379469671897	1.06	( 1 , 1.12 )	0.0479189175216647	*
198	female	CBCL With/Dep	Pandemic Late:ND PRS	0.0590578342955425	1.06	( 1.01 , 1.12 )	0.0256452429440386	*
199	female	CBCL With/Dep	Pandemic Early:INT PRS	-0.0225556700223026	0.98	( 0.934 , 1.02 )	0.334219988191662
200	female	CBCL With/Dep	Pandemic Late:INT PRS	-0.0271288670760482	0.97	( 0.932 , 1.02 )	0.215834703732454
201	male	BPM-Y Attention	COM PRS	-0.0178968756038638	0.98	( 0.955 , 1.01 )	0.205246235947516
202	male	BPM-Y Attention	PSY PRS	-0.0197972514197502	0.98	( 0.942 , 1.02 )	0.331050805912136
203	male	BPM-Y Attention	ND PRS	0.108434009816145	1.11	( 1.08 , 1.15 )	6.97773663660085e-11	***
204	male	BPM-Y Attention	INT PRS	0.0349906838744693	1.04	( 1.01 , 1.06 )	0.00533459044644289	**
205	male	BPM-Y Attention	Pandemic Early	0.0570855021869612	1.06	( 1.03 , 1.09 )	0.000143243773441287	***
206	male	BPM-Y Attention	Pandemic Late	0.115233516638745	1.12	( 1.08 , 1.16 )	1.26269264522966e-09	***
207	male	BPM-Y Attention	Pandemic Early:ND PRS	0.0127716207681353	1.01	( 0.986 , 1.04 )	0.348215852735268
208	male	BPM-Y Attention	Pandemic Late:ND PRS	0.00488705015900868	1	( 0.976 , 1.03 )	0.74009309308165
209	male	BPM-Y Attention	Pandemic Early:INT PRS	-0.00743905074986074	0.99	( 0.972 , 1.01 )	0.475971284978265
210	male	BPM-Y Attention	Pandemic Late:INT PRS	0.00139421130554171	1	( 0.979 , 1.02 )	0.903950362988243
211	male	BPM-Y External	COM PRS	-0.010995207256693	0.99	( 0.958 , 1.02 )	0.493139785923598
212	male	BPM-Y External	PSY PRS	-0.0134241458052423	0.99	( 0.943 , 1.03 )	0.56173525585798
213	male	BPM-Y External	ND PRS	0.103617034924927	1.11	( 1.07 , 1.15 )	4.16889026490902e-08	***
214	male	BPM-Y External	INT PRS	0.0354272949470535	1.04	( 1.01 , 1.07 )	0.0131904949974885	**
215	male	BPM-Y External	Pandemic Early	0.0160714489573397	1.02	( 0.98 , 1.05 )	0.379296753726211
216	male	BPM-Y External	Pandemic Late	0.0435284447092074	1.04	( 0.998 , 1.09 )	0.05975967789183
217	male	BPM-Y External	Pandemic Early:ND PRS	-0.00515990737287978	0.99	( 0.963 , 1.03 )	0.756000732926263
218	male	BPM-Y External	Pandemic Late:ND PRS	0.0244253640838352	1.02	( 0.989 , 1.06 )	0.181491485161459
219	male	BPM-Y External	Pandemic Early:INT PRS	0.00470112452578021	1	( 0.98 , 1.03 )	0.714643190732721
220	male	BPM-Y External	Pandemic Late:INT PRS	-0.000591265554608576	1	( 0.971 , 1.03 )	0.967588196666445
221	male	BPM-Y Internal	COM PRS	0.0197594101471444	1.02	( 0.982 , 1.06 )	0.30835242638102
222	male	BPM-Y Internal	PSY PRS	0.0618965898444605	1.06	( 1.01 , 1.12 )	0.0274001547767279	*
223	male	BPM-Y Internal	ND PRS	0.0699690081196127	1.07	( 1.03 , 1.12 )	0.00240326825389438	**
224	male	BPM-Y Internal	INT PRS	0.0539925514120655	1.06	( 1.02 , 1.09 )	0.00191602592477656	**
225	male	BPM-Y Internal	Pandemic Early	-0.0225848629530868	0.98	( 0.931 , 1.03 )	0.365750635632237
226	male	BPM-Y Internal	Pandemic Late	0.162910917448369	1.18	( 1.11 , 1.25 )	1.59644923216969e-07	***
227	male	BPM-Y Internal	Pandemic Early:ND PRS	0.0135469245194463	1.01	( 0.969 , 1.06 )	0.557982020972864
228	male	BPM-Y Internal	Pandemic Late:ND PRS	0.0113345791688099	1.01	( 0.965 , 1.06 )	0.639272113986813
229	male	BPM-Y Internal	Pandemic Early:INT PRS	-0.00206635001258047	1	( 0.964 , 1.03 )	0.905468459230937
230	male	BPM-Y Internal	Pandemic Late:INT PRS	0.0259170179806627	1.03	( 0.989 , 1.06 )	0.16923577751979
231	male	BPM-Y Total	COM PRS	-0.00662006730879515	0.99	( 0.968 , 1.02 )	0.621325595165544
232	male	BPM-Y Total	PSY PRS	-0.000338048434107815	1	( 0.962 , 1.04 )	0.986053307578149
233	male	BPM-Y Total	ND PRS	0.10238339820579	1.11	( 1.07 , 1.14 )	9.04469393633903e-11	***
234	male	BPM-Y Total	INT PRS	0.039879687283529	1.04	( 1.02 , 1.07 )	0.000825147618649013	***
235	male	BPM-Y Total	Pandemic Early	0.0358496933704193	1.04	( 1.01 , 1.07 )	0.0144964994032083	**
236	male	BPM-Y Total	Pandemic Late	0.112819493713321	1.12	( 1.08 , 1.16 )	1.18591635363425e-09	***
237	male	BPM-Y Total	Pandemic Early:ND PRS	0.0111273408553542	1.01	( 0.985 , 1.04 )	0.401592769969236
238	male	BPM-Y Total	Pandemic Late:ND PRS	0.0120880705925552	1.01	( 0.984 , 1.04 )	0.40389881475954
239	male	BPM-Y Total	Pandemic Early:INT PRS	-0.00313094825703435	1	( 0.977 , 1.02 )	0.75944731724741
240	male	BPM-Y Total	Pandemic Late:INT PRS	0.00639993563052584	1.01	( 0.984 , 1.03 )	0.571552348889423
241	male	CBCL DSM ADHD	COM PRS	-0.00722919991558544	0.99	( 0.948 , 1.04 )	0.756337003114451
242	male	CBCL DSM ADHD	PSY PRS	-0.0013785592675842	1	( 0.935 , 1.07 )	0.967430303812704
243	male	CBCL DSM ADHD	ND PRS	0.189431318422921	1.21	( 1.15 , 1.27 )	4.38556689973584e-12	***
244	male	CBCL DSM ADHD	INT PRS	0.0748028004592708	1.08	( 1.04 , 1.12 )	0.000273522962290115	***
245	male	CBCL DSM ADHD	Pandemic Early	0.0726642791106529	1.08	( 1.03 , 1.12 )	0.000551982598272921	***
246	male	CBCL DSM ADHD	Pandemic Late	-0.00146946904638477	1	( 0.95 , 1.05 )	0.953612523691128
247	male	CBCL DSM ADHD	Pandemic Early:ND PRS	0.00109976974470864	1	( 0.965 , 1.04 )	0.953724586711538
248	male	CBCL DSM ADHD	Pandemic Late:ND PRS	-0.00313082116910837	1	( 0.959 , 1.04 )	0.875222230939578
249	male	CBCL DSM ADHD	Pandemic Early:INT PRS	0.0169221847286752	1.02	( 0.988 , 1.05 )	0.244634896531281
250	male	CBCL DSM ADHD	Pandemic Late:INT PRS	0.0092079713169723	1.01	( 0.979 , 1.04 )	0.550035821957745
251	male	CBCL DSM Anxiety	COM PRS	0.0363609124076198	1.04	( 0.995 , 1.08 )	0.0881566866589941
252	male	CBCL DSM Anxiety	PSY PRS	0.0319839044783568	1.03	( 0.972 , 1.1 )	0.297689453868187
253	male	CBCL DSM Anxiety	ND PRS	0.0519622896461978	1.05	( 1 , 1.11 )	0.0368973419096484	**
254	male	CBCL DSM Anxiety	INT PRS	0.0717053483989241	1.07	( 1.04 , 1.11 )	0.000140093140460608	***
255	male	CBCL DSM Anxiety	Pandemic Early	0.000138450720031453	1	( 0.948 , 1.05 )	0.995921708221197
256	male	CBCL DSM Anxiety	Pandemic Late	-0.0668862459116888	0.94	( 0.879 , 0.996 )	0.0361152619649274	*
257	male	CBCL DSM Anxiety	Pandemic Early:ND PRS	-0.0116065575023795	0.99	( 0.943 , 1.04 )	0.627230388481021
258	male	CBCL DSM Anxiety	Pandemic Late:ND PRS	0.0410926032778752	1.04	( 0.992 , 1.09 )	0.104568974141886
259	male	CBCL DSM Anxiety	Pandemic Early:INT PRS	0.0154528292800444	1.02	( 0.979 , 1.05 )	0.404152951754138
260	male	CBCL DSM Anxiety	Pandemic Late:INT PRS	-0.0300195283982499	0.97	( 0.934 , 1.01 )	0.122404852888271
261	male	CBCL DSM Conduct	COM PRS	-0.0225765042365979	0.98	( 0.924 , 1.03 )	0.430217556348033
262	male	CBCL DSM Conduct	PSY PRS	0.0523218024945048	1.05	( 0.972 , 1.14 )	0.205022202270139
263	male	CBCL DSM Conduct	ND PRS	0.199149450733617	1.22	( 1.14 , 1.3 )	2.92607920237157e-09	***
264	male	CBCL DSM Conduct	INT PRS	0.0662869317774628	1.07	( 1.02 , 1.12 )	0.00875509614310436	**
265	male	CBCL DSM Conduct	Pandemic Early	0.140904212995949	1.15	( 1.08 , 1.23 )	9.96878609537604e-06	***
266	male	CBCL DSM Conduct	Pandemic Late	0.120215500826851	1.13	( 1.05 , 1.21 )	0.00141612875132605	**
267	male	CBCL DSM Conduct	Pandemic Early:ND PRS	-0.0218402864122474	0.98	( 0.923 , 1.04 )	0.459471655845091
268	male	CBCL DSM Conduct	Pandemic Late:ND PRS	0.0120734803726048	1.01	( 0.955 , 1.07 )	0.685475088430276
269	male	CBCL DSM Conduct	Pandemic Early:INT PRS	-0.0279280753199152	0.97	( 0.931 , 1.02 )	0.213401793661661
270	male	CBCL DSM Conduct	Pandemic Late:INT PRS	-0.00128891442102524	1	( 0.954 , 1.05 )	0.95554843821722
271	male	CBCL DSM Depress	COM PRS	0.0248043243040301	1.03	( 0.978 , 1.07 )	0.296739032873195
272	male	CBCL DSM Depress	PSY PRS	0.00903472719505566	1.01	( 0.944 , 1.08 )	0.792151061072321
273	male	CBCL DSM Depress	ND PRS	0.100832222550302	1.11	( 1.05 , 1.17 )	0.000324476895130656	***
274	male	CBCL DSM Depress	INT PRS	0.0969309233265967	1.1	( 1.06 , 1.15 )	4.23993362221916e-06	***
275	male	CBCL DSM Depress	Pandemic Early	0.0538245996653976	1.06	( 0.995 , 1.12 )	0.0742122681664563
276	male	CBCL DSM Depress	Pandemic Late	-0.0552154634969444	0.95	( 0.883 , 1.01 )	0.117453942305526
277	male	CBCL DSM Depress	Pandemic Early:ND PRS	-0.0357923988312325	0.96	( 0.915 , 1.02 )	0.182604399029183
278	male	CBCL DSM Depress	Pandemic Late:ND PRS	0.0184310724057806	1.02	( 0.966 , 1.07 )	0.49407155332637
279	male	CBCL DSM Depress	Pandemic Early:INT PRS	0.00703853343766434	1.01	( 0.968 , 1.05 )	0.729524469162652
280	male	CBCL DSM Depress	Pandemic Late:INT PRS	-0.00779441753091684	0.99	( 0.954 , 1.03 )	0.69969376640746
281	male	CBCL DSM Opposit	COM PRS	0.00432637479269448	1	( 0.961 , 1.05 )	0.848823691570223
282	male	CBCL DSM Opposit	PSY PRS	0.0255204001336687	1.03	( 0.962 , 1.09 )	0.434334896139904
283	male	CBCL DSM Opposit	ND PRS	0.133689205348742	1.14	( 1.09 , 1.2 )	4.00796074477551e-07	***
284	male	CBCL DSM Opposit	INT PRS	0.0804261796322896	1.08	( 1.04 , 1.13 )	5.58444930685316e-05	***
285	male	CBCL DSM Opposit	Pandemic Early	0.0636732747724692	1.07	( 1.02 , 1.12 )	0.0089772918769916	**
286	male	CBCL DSM Opposit	Pandemic Late	-0.00321739907478158	1	( 0.942 , 1.06 )	0.911659823057036
287	male	CBCL DSM Opposit	Pandemic Early:ND PRS	0.0195123797413759	1.02	( 0.976 , 1.06 )	0.37792158558272
288	male	CBCL DSM Opposit	Pandemic Late:ND PRS	0.0255919766630147	1.03	( 0.981 , 1.07 )	0.267217820046863
289	male	CBCL DSM Opposit	Pandemic Early:INT PRS	-0.0205422648800047	0.98	( 0.947 , 1.01 )	0.23217082428877
290	male	CBCL DSM Opposit	Pandemic Late:INT PRS	-0.0374652422520912	0.96	( 0.93 , 0.997 )	0.034949449916078	*
291	male	CBCL DSM Somatic	COM PRS	0.0245547077097343	1.02	( 0.982 , 1.07 )	0.26180989850866
292	male	CBCL DSM Somatic	PSY PRS	0.0146889966462756	1.01	( 0.954 , 1.08 )	0.64064264595106
293	male	CBCL DSM Somatic	ND PRS	0.0573364980195453	1.06	( 1.01 , 1.11 )	0.0260613153359988	**
294	male	CBCL DSM Somatic	INT PRS	0.0605504521337175	1.06	( 1.02 , 1.1 )	0.00179315071460477	**
295	male	CBCL DSM Somatic	Pandemic Early	-0.0703984403212013	0.93	( 0.868 , 1 )	0.0522643907661094
296	male	CBCL DSM Somatic	Pandemic Late	-0.0842832270940901	0.92	( 0.847 , 0.998 )	0.0439082391656674	*
297	male	CBCL DSM Somatic	Pandemic Early:ND PRS	-0.0157671796358396	0.98	( 0.923 , 1.05 )	0.62871231124508
298	male	CBCL DSM Somatic	Pandemic Late:ND PRS	0.0481015963735447	1.05	( 0.981 , 1.12 )	0.158642454459388
299	male	CBCL DSM Somatic	Pandemic Early:INT PRS	0.0301477702721784	1.03	( 0.981 , 1.08 )	0.235799870508429
300	male	CBCL DSM Somatic	Pandemic Late:INT PRS	-0.000344924489625186	1	( 0.95 , 1.05 )	0.98940145363689
301	male	CBCL Aggressive	COM PRS	0.000574173066946807	1	( 0.956 , 1.05 )	0.98029986077039
302	male	CBCL Aggressive	PSY PRS	0.0280275261420654	1.03	( 0.963 , 1.1 )	0.402594085763176
303	male	CBCL Aggressive	ND PRS	0.146520758269253	1.16	( 1.1 , 1.22 )	6.29450071973975e-08	***
304	male	CBCL Aggressive	INT PRS	0.0882778511211088	1.09	( 1.05 , 1.14 )	1.59587560797629e-05	***
305	male	CBCL Aggressive	Pandemic Early	0.0852190531705528	1.09	( 1.04 , 1.14 )	0.000521188843901253	***
306	male	CBCL Aggressive	Pandemic Late	-0.000996304305198157	1	( 0.943 , 1.06 )	0.972798105534989
307	male	CBCL Aggressive	Pandemic Early:ND PRS	-0.00910125869847124	0.99	( 0.948 , 1.04 )	0.683904536527678
308	male	CBCL Aggressive	Pandemic Late:ND PRS	0.0190962331761367	1.02	( 0.974 , 1.07 )	0.412895609648569
309	male	CBCL Aggressive	Pandemic Early:INT PRS	-0.0200204531782202	0.98	( 0.948 , 1.01 )	0.243948558517947
310	male	CBCL Aggressive	Pandemic Late:INT PRS	-0.0151326380343065	0.98	( 0.951 , 1.02 )	0.399737022932622
311	male	CBCL Anx/Dep	COM PRS	0.0402660027355534	1.04	( 0.999 , 1.09 )	0.0578679802887941
312	male	CBCL Anx/Dep	PSY PRS	0.0353087622031659	1.04	( 0.976 , 1.1 )	0.247888818254856
313	male	CBCL Anx/Dep	ND PRS	0.0411307458967062	1.04	( 0.993 , 1.09 )	0.0971973071114615
314	male	CBCL Anx/Dep	INT PRS	0.06838135203904	1.07	( 1.03 , 1.11 )	0.000265687735830702	***
315	male	CBCL Anx/Dep	Pandemic Early	-0.00357617348937188	1	( 0.947 , 1.05 )	0.891319495493645
316	male	CBCL Anx/Dep	Pandemic Late	-0.0754109731576927	0.93	( 0.873 , 0.985 )	0.0144223852752724	**
317	male	CBCL Anx/Dep	Pandemic Early:ND PRS	-0.00974336861948524	0.99	( 0.946 , 1.04 )	0.675515250883013
318	male	CBCL Anx/Dep	Pandemic Late:ND PRS	0.0387933306138981	1.04	( 0.991 , 1.09 )	0.109394390697021
319	male	CBCL Anx/Dep	Pandemic Early:INT PRS	0.00762221485372163	1.01	( 0.973 , 1.04 )	0.670457772711205
320	male	CBCL Anx/Dep	Pandemic Late:INT PRS	-0.0131214519493332	0.99	( 0.952 , 1.02 )	0.480037150334144
321	male	CBCL Attention	COM PRS	-0.00816454354146614	0.99	( 0.948 , 1.04 )	0.725099847180695
322	male	CBCL Attention	PSY PRS	-0.00721875113386215	0.99	( 0.93 , 1.06 )	0.829821373695818
323	male	CBCL Attention	ND PRS	0.184276432917795	1.2	( 1.14 , 1.27 )	1.33699955450663e-11	***
324	male	CBCL Attention	INT PRS	0.0671383405425204	1.07	( 1.03 , 1.11 )	0.00103581560457167	***
325	male	CBCL Attention	Pandemic Early	0.0616506322094631	1.06	( 1.02 , 1.11 )	0.00298231000401113	**
326	male	CBCL Attention	Pandemic Late	-0.00469414177038758	1	( 0.948 , 1.05 )	0.850237721857854
327	male	CBCL Attention	Pandemic Early:ND PRS	-0.00558183514909677	0.99	( 0.959 , 1.03 )	0.764474161019075
328	male	CBCL Attention	Pandemic Late:ND PRS	-0.00690913770910306	0.99	( 0.956 , 1.03 )	0.720982737713077
329	male	CBCL Attention	Pandemic Early:INT PRS	0.0162101063570389	1.02	( 0.988 , 1.05 )	0.257337640458285
330	male	CBCL Attention	Pandemic Late:INT PRS	0.0110331784186581	1.01	( 0.982 , 1.04 )	0.460637450899565
331	male	CBCL External	COM PRS	-0.0047042037782656	1	( 0.952 , 1.04 )	0.83460130511995
332	male	CBCL External	PSY PRS	0.0362555344198114	1.04	( 0.973 , 1.11 )	0.264606258623751
333	male	CBCL External	ND PRS	0.150645996913158	1.16	( 1.1 , 1.22 )	1.01075180480506e-08	***
334	male	CBCL External	INT PRS	0.0818840585192551	1.09	( 1.04 , 1.13 )	3.69148649414035e-05	***
335	male	CBCL External	Pandemic Early	0.101701560248367	1.11	( 1.06 , 1.16 )	3.27686666274796e-05	***
336	male	CBCL External	Pandemic Late	0.039375933335885	1.04	( 0.983 , 1.1 )	0.173419556937188
337	male	CBCL External	Pandemic Early:ND PRS	-0.00215088680628376	1	( 0.955 , 1.04 )	0.923041778883725
338	male	CBCL External	Pandemic Late:ND PRS	0.0195759522172259	1.02	( 0.975 , 1.07 )	0.391610798899112
339	male	CBCL External	Pandemic Early:INT PRS	-0.0238935942785825	0.98	( 0.944 , 1.01 )	0.16182674816269
340	male	CBCL External	Pandemic Late:INT PRS	-0.0171533588665732	0.98	( 0.95 , 1.02 )	0.328705574746238
341	male	CBCL Internal	COM PRS	0.0349205850505713	1.04	( 0.999 , 1.07 )	0.0568675614321441
342	male	CBCL Internal	PSY PRS	0.0168653252729906	1.02	( 0.966 , 1.07 )	0.523329707138526
343	male	CBCL Internal	ND PRS	0.0649364595307312	1.07	( 1.02 , 1.11 )	0.00251496131877281	**
344	male	CBCL Internal	INT PRS	0.0736873297723401	1.08	( 1.04 , 1.11 )	5.58447323158321e-06	***
345	male	CBCL Internal	Pandemic Early	0.00874390002090512	1.01	( 0.963 , 1.06 )	0.710655772003948
346	male	CBCL Internal	Pandemic Late	-0.0264362073193823	0.97	( 0.923 , 1.03 )	0.335339442764135
347	male	CBCL Internal	Pandemic Early:ND PRS	-0.0144890613741149	0.99	( 0.946 , 1.03 )	0.493233701560317
348	male	CBCL Internal	Pandemic Late:ND PRS	0.0195214879185306	1.02	( 0.978 , 1.06 )	0.359577875906507
349	male	CBCL Internal	Pandemic Early:INT PRS	0.0161459996296191	1.02	( 0.985 , 1.05 )	0.317986271381419
350	male	CBCL Internal	Pandemic Late:INT PRS	-0.00716818497561706	0.99	( 0.962 , 1.02 )	0.658922863816363
351	male	CBCL Rulebreak	COM PRS	-0.0193404353476392	0.98	( 0.934 , 1.03 )	0.441306826053124
352	male	CBCL Rulebreak	PSY PRS	0.0643296079545612	1.07	( 0.993 , 1.15 )	0.076291831091213
353	male	CBCL Rulebreak	ND PRS	0.159985865657026	1.17	( 1.11 , 1.24 )	5.77875452518074e-08	***
354	male	CBCL Rulebreak	INT PRS	0.0644588790961375	1.07	( 1.02 , 1.11 )	0.0037322745313918	**
355	male	CBCL Rulebreak	Pandemic Early	0.133634232765147	1.14	( 1.08 , 1.21 )	1.43934591830944e-05	***
356	male	CBCL Rulebreak	Pandemic Late	0.140894417374225	1.15	( 1.07 , 1.24 )	9.82595924190502e-05	***
357	male	CBCL Rulebreak	Pandemic Early:ND PRS	0.00228011700642424	1	( 0.948 , 1.06 )	0.935991649051152
358	male	CBCL Rulebreak	Pandemic Late:ND PRS	0.0295902684484919	1.03	( 0.974 , 1.09 )	0.299521353544378
359	male	CBCL Rulebreak	Pandemic Early:INT PRS	-0.0242980570572828	0.98	( 0.936 , 1.02 )	0.259926187618538
360	male	CBCL Rulebreak	Pandemic Late:INT PRS	-0.00803674552715691	0.99	( 0.951 , 1.04 )	0.712384521888086
361	male	CBCL Social	COM PRS	-0.0169939430912909	0.98	( 0.934 , 1.03 )	0.51391774137828
362	male	CBCL Social	PSY PRS	-0.0109634005208555	0.99	( 0.919 , 1.06 )	0.770686671133171
363	male	CBCL Social	ND PRS	0.124188306000399	1.13	( 1.07 , 1.2 )	4.62134136704785e-05	***
364	male	CBCL Social	INT PRS	0.0939429502861099	1.1	( 1.05 , 1.15 )	4.27847070843653e-05	***
365	male	CBCL Social	Pandemic Early	0.0212178039551419	1.02	( 0.963 , 1.08 )	0.479516733259303
366	male	CBCL Social	Pandemic Late	-0.0283600901302678	0.97	( 0.906 , 1.04 )	0.429096738275908
367	male	CBCL Social	Pandemic Early:ND PRS	-0.0114057802290546	0.99	( 0.937 , 1.04 )	0.675266980908155
368	male	CBCL Social	Pandemic Late:ND PRS	0.0446430812339291	1.05	( 0.988 , 1.11 )	0.123323727721174
369	male	CBCL Social	Pandemic Early:INT PRS	-0.0173289930614834	0.98	( 0.943 , 1.02 )	0.414210390666255
370	male	CBCL Social	Pandemic Late:INT PRS	-0.0395754590046743	0.96	( 0.919 , 1 )	0.0808846019634858
371	male	CBCL Somatic	COM PRS	0.0160175609075964	1.02	( 0.976 , 1.06 )	0.434076049696888
372	male	CBCL Somatic	PSY PRS	0.0293748619031935	1.03	( 0.972 , 1.09 )	0.318833068120058
373	male	CBCL Somatic	ND PRS	0.0574467240448115	1.06	( 1.01 , 1.11 )	0.0169556508075008	**
374	male	CBCL Somatic	INT PRS	0.0669128620362982	1.07	( 1.03 , 1.11 )	0.000219597140229691	***
375	male	CBCL Somatic	Pandemic Early	-0.0529148725074942	0.95	( 0.889 , 1.01 )	0.107646966442585
376	male	CBCL Somatic	Pandemic Late	-0.0952618610697526	0.91	( 0.844 , 0.98 )	0.0127008793858078	**
377	male	CBCL Somatic	Pandemic Early:ND PRS	-0.0117708537814535	0.99	( 0.933 , 1.05 )	0.689685406736691
378	male	CBCL Somatic	Pandemic Late:ND PRS	0.00897614682310942	1.01	( 0.95 , 1.07 )	0.772294201434647
379	male	CBCL Somatic	Pandemic Early:INT PRS	0.0254745506234979	1.03	( 0.981 , 1.07 )	0.265826285535777
380	male	CBCL Somatic	Pandemic Late:INT PRS	0.00943694967282424	1.01	( 0.964 , 1.06 )	0.685898073228138
381	male	CBCL Thought	COM PRS	0.0154592898376231	1.02	( 0.974 , 1.06 )	0.472569131052762
382	male	CBCL Thought	PSY PRS	-0.00179033901638638	1	( 0.939 , 1.06 )	0.95386395648325
383	male	CBCL Thought	ND PRS	0.114907862327603	1.12	( 1.07 , 1.18 )	5.07950926355151e-06	***
384	male	CBCL Thought	INT PRS	0.0906644504303833	1.09	( 1.06 , 1.14 )	1.74227251020853e-06	***
385	male	CBCL Thought	Pandemic Early	-0.0256892217524831	0.97	( 0.926 , 1.03 )	0.329042950355401
386	male	CBCL Thought	Pandemic Late	-0.0670790564845485	0.94	( 0.88 , 0.994 )	0.0314125049759877	*
387	male	CBCL Thought	Pandemic Early:ND PRS	-0.01121023390337	0.99	( 0.943 , 1.04 )	0.640501687187181
388	male	CBCL Thought	Pandemic Late:ND PRS	0.00272516688211364	1	( 0.955 , 1.05 )	0.912655219307298
389	male	CBCL Thought	Pandemic Early:INT PRS	0.00425615005108293	1	( 0.969 , 1.04 )	0.815843295710109
390	male	CBCL Thought	Pandemic Late:INT PRS	-0.0165267454985633	0.98	( 0.947 , 1.02 )	0.390406822027876
391	male	CBCL With/Dep	COM PRS	0.0326964086878296	1.03	( 0.983 , 1.09 )	0.199325941600013
392	male	CBCL With/Dep	PSY PRS	-0.0107385517330436	0.99	( 0.921 , 1.06 )	0.769991140332824
393	male	CBCL With/Dep	ND PRS	0.0873260489069946	1.09	( 1.03 , 1.16 )	0.0037802986415401	**
394	male	CBCL With/Dep	INT PRS	0.0973011642860799	1.1	( 1.05 , 1.15 )	1.79118757452769e-05	***
395	male	CBCL With/Dep	Pandemic Early	0.103375775596473	1.11	( 1.04 , 1.18 )	0.00138003233857836	**
396	male	CBCL With/Dep	Pandemic Late	0.110965005508541	1.12	( 1.04 , 1.2 )	0.00278904654364341	**
397	male	CBCL With/Dep	Pandemic Early:ND PRS	-0.0284987652021658	0.97	( 0.919 , 1.03 )	0.322932068324668
398	male	CBCL With/Dep	Pandemic Late:ND PRS	0.000404883890478153	1	( 0.949 , 1.05 )	0.988051004816197
399	male	CBCL With/Dep	Pandemic Early:INT PRS	0.0120172282633327	1.01	( 0.969 , 1.06 )	0.584417297470261
400	male	CBCL With/Dep	Pandemic Late:INT PRS	-0.0164429049126823	0.98	( 0.945 , 1.02 )	0.422827155543522
